# A Literature Review and Pooled Case Analysis of Cardiofaciocutaneous Syndrome to Estimate Cancer Risk

**DOI:** 10.1101/2024.08.09.24311751

**Authors:** Jazmyn Bess, Toniya Brown, Sonia Bhala, Anaqa Faizer, Muzzammil Ahmadzada, Alicia A Livinski, Alex Pemov, Jung Kim, Philip S Rosenberg, Gina M Ney, Douglas R Stewart

## Abstract

**Background:** Cardiofaciocutaneous syndrome (CFC) is a rare disorder with multiple congenital anomalies including macrocephaly, failure to thrive, and neurocognitive delay. CFC is part “RASopathy” syndromes caused by pathogenic germline variants in *BRAF, KRAS, MAP2K1,* and *MAP2K2.* To estimate cancer risk in CFC we conducted a systematic review using case reports and series.

**Methods:** We reviewed articles and abstracted CFC cases to form a retrospective cohort based on PRISMA guidelines. Genotype-pphenotype (cancer) correlations, standardized incidence ratios (SIR), cumulative incidence and cause-specific hazard rates for cancer and cancer-free in CFC were calculated.

**Results:** This study includes 198 publications reporting 690 patients. Only 1.6% (11) had cancer, including acute lymphoblastic leukemia (ALL). Six cancer patients harbored pathogenic variants within *BRAF, MAP2K1*, and *MAP2K2*. Cumulative incidence by age 10 was 5% for cancer or cancer-free death. Hazard Ratio (death) was 1-2% until age 3 and declined thereafter. Significant SIRs were found for all sites (SIR=4.96) and ALL (SIR=24.23).

**Conclusions:** This is the largest investigation of cancer in CFC to date. Cancer risk in the CFC population is elevated but appears limited to earlier childhood. Modest case and cancer numbers could pose limitations to accurately assess cancer risk in CFC and more studies are needed.

**Systematic Review Registration:** The review was registered using PROSPERO under the identification tag CRD42023405823 (https://www.crd.york.ac.uk/prospero/display_record.php?RecordID=405823)
