## Supplemental Table 1 for "A Literature Review and Pooled Case Analysis of Cardiofaciocutaneous Syndrome to Estimate Cancer Risk"

### Sheet: Suppl. Table 1
Supplementary Table 1. CFC Review Extraction Table Data Dictionary
Term	Definition	Type	Categories
UNIQ_ID	Assigned ID unique for each individual case	Categorical	NA
CASE_ID	PubMed ID followed with case number from publication	Categorical	NA
SEQUENCE_ID	PubMed ID followed with "." and case number from publication	Categorical	NA
TIMESTAMP	Date and time case information was extracted	DateTime	NA
DATE_EXTR	Date and time case information was extracted	DateTime	NA
PERSON_EXTR	Reviewer who extracted data from publication	Categorical	NA
PUBMED_ID	Assigned ID by PubMed Central	Categorical	NA
PUB_NAME	Name of publication, manuscript, or abstract	String	NA
REFERENCE	Last name of first author and publication year	String	NA
AUTHORS_THREE	Last name and first initial of first three authors	String	NA
PUB_DAT	Date of publication	DateTime	NA
PUB_SRC	Journal of publication	Categorical	NA
NO_CASES	Number of reported clinical and/or molecular CFC cases	Numerical	NA
NO_CANCER	Number of CFC patients with reported cancer	Numerical	NA
AGE_PUB	Age of CFC patients at time of publication	Numerical	NA
SEX	Biological variable of CFC patient provided in publication	Categorical	Male, Female
ETHNICITY	Population group or subgroup of common cultural background or descent of CFC patient provided in publication.	Categorical	Hispanic, NonHispanic, Unknown
RACE	Race reported in publication then consolidated into	Categorical	Asian, Black or African American or African descent, White, More than one race, Unknown
COUNTRY_ORIGIN	Country of origin of CFC patients with cancer	Categorical	NA
AGE_DX	Age at CFC diagnosis	Numerical	NA
DEAD_ALIVE	Dead or Alive status of CFC patients	Categorical	Dead, Alive, Unspecified
CANCER_Y_N	Cancer present in CFC patients, 'yes' or 'no'	Categorical	Yes, No
AGE_CNCR	Age of CFC patients at cancer diagnosis	Numerical	NA
CNCR_TYP	Cancer type found in CFC patient	Categorical	NA
BEN_TUMOR	Benign tumor type	Categorical	NA
AGE_DEAD	Age at death	Numerical	NA
AGE_LAST	Last known age of CFC patient	Numerical	NA
GeneName	Four most common CFC genes with pathogenic germline variants	Categorical	BRAF, KRAS, MAP2K1, MAP2K2
DELETION	Publications with reported chromosomal gene deletions	Categorical	NA
VRNT_C	Variant c.	Categorical	NA
VRNT_P	Variant p.	Categorical	NA
TRANSCRIPT_ID	Canonical transcript of four common CFC genes used for variant classification	Categorical	NM_002755.3 (MAP2K1), NM_004333.6 (BRAF), NM_004985.5 (KRAS), NM_030662.3 (MAP2K2)
AUTOGVP_CALL	ClinVar and or/ Inter variant classifcation output	Categorical	Pathogenic, Likely pathogenic, Likely benign, Uncertain significance
TIER_CATEGORY	Variant classification categories for proper analysis of clinical and or molecular CFC cases	Categorical	Tier 1: P/LP variants in ClinVar and/or InterVar Tier 2: VUSs, deletion cases, cases with typo, and cases with clinical diagnosis only​
NOTES	Additional notes for discrepancies and decision for interpreting	String	NA
