## Supplemental Table 5 for "A Literature Review and Pooled Case Analysis of Cardiofaciocutaneous Syndrome to Estimate Cancer Risk"

### Sheet: Sheet1
Supplementary Table 5. Top 3 pathogenic/likely pathogenic gene variants frequency found in CFC patients
Gene	Pathogenic Protein Variant	No.	Total of P/LP Variant Cases (%)	All molecular cases (n=535) %	Likely Pathogenic Protein Variant	No.	Total of P/LP Variant Cases (%)	All molecular cases (n=535) %
BRAF (n=394)
	p.Gln257Arg	111	0.281726	0.207477	p.Leu485Ser	5	0.0126904	0.00934579
	p.Gly469Glu	24	0.0609137	0.0448598	p.Thr470Pro	5	0.0126904	0.00934579
	p.Asn581Asp	18	0.0456853	0.0336449	p.Lys483Asn	3	0.00761421	0.00560748
MAP2K1 (n=57)
	p.Tyr130Cys	35	0.614035	0.0654206	p.Leu92Arg	1	0.0175439	0.00186916
	p.Gly128Val	5	0.0877193	0.00934579	p.Pro124Gln	1	0.0175439	0.00186916
	*	*	*	*	p.Tyr130His	1	0.0175439	0.00186916
MAP2K2 (n=36)
	p.Pro128Gln	9	0.25	0.0168224	p.Gly132Asp	5	0.138889	0.00934579
	p.Phe57Cys	6	0.166667	0.011215	p.Tyr134His	3	0.0833333	0.00560748
	p.Lys61Glu	4	0.111111	0.00747664	-	-	-	-
KRAS (n=23)
	p.Gly60Arg	7	0.304348	0.0130841	p.Tyr71His	3	0.130435	0.00560748
	p.Asp153Val	6	0.26087	0.011215	p.Leu19Phe	1	0.0434783	0.00186916
	p.Pro34Arg	2	0.0869565	0.00373832	*	*	*	*
* Multiple variants were found in equal frequency as third most variant, therefore were not included in the table.
