## Supplemental Table 6 for "A Literature Review and Pooled Case Analysis of Cardiofaciocutaneous Syndrome to Estimate Cancer Risk"

### Sheet: Case Series
Supplementary Table 6. Risk of bias assessment in studies using JBI Critical Appraisal Case Series checklist (Moola et al., 2020, Munn et al., 2020) for case series included in the CFC Systematic review.
Paper Title	Author	Year of publication	1. Were there clear criteria for inclusion in the case series?	2. Was the condition measured in a standard, reliable way for all participants included in the case series?	3. Were valid methods used for identification of the condition for all participants included in the case series?	4. Did the case series have consecutive inclusion of participants?	5. Did the case series have complete inclusion of participants?	6. Was there clear reporting of the demographics of the participants in the study?	7. Was there clear reporting of clinical information of the participants?	8. Was statistical analysis appropriate?	Overall appraisal:	Additional comments
Autism traits in the RASopathies	Adviento et al	2013	Yes	Yes	Yes	Yes	Yes	Yes	Yes	Yes	Include
Behavioral Profile in RASopathies	Alfieri et al	2013	Yes	Unclear	Yes	Unclear	Unclear	No	Yes	Yes	Comments (describe below)	Table IV outlines genetic mutations of number of cases with that mutation, but doesn't give demographic information on the individual cases.
Musculoskeletal phenotype of Costello syndrome and cardiofaciocutaneous syndrome: insights on th functional assessment status	Leoni et al	2021	Yes	Yes	Yes	Yes	Yes	Yes	Yes	Yes	Include
Elettroclinical pattern in children affected by cardiofaciocutaneos syndrome with germline mutation in BRAF	Veltri et al	2011	Yes	Yes	Yes	Unclear	Unclear	Yes	Yes	Unclear	Include
Prevalence and Clinical Features of Costello Syndrome and Cardio-Facio-Cutaneous Syndrome in Japan: Findings From a Nationwide Epidemiological Survey	Abe et al	2011	Yes	Yes	Yes	Yes	Yes	Yes	Yes	Yes	Include
Autism traits in the RASopathies	Adviento et al	2013	Yes	Yes	Yes	Yes	Yes	No	Yes	Yes	Include
Mutations in BRAF are Associated with Septo-Optic Dysplasia and Cardiofaciocutaneous Syndrome	Besser et al	2015	Yes	Yes	Yes	Yes	Yes	Yes	Yes	Not applicable	Include
Dermatological manifestations in cardiofaciocutaneous syndrome: a prospective multicentric study of 45 mutation-positive patients*	Bessis et al	2018	Yes	Yes	Yes	Yes	Yes	Yes	Yes	Yes	Include
Brain structural changes in patients with cardio‑facio‑cutaneous syndrome: efects of BRAF gene mutation and epilepsy on brain development. A case–control study by quantitative magnetic resonance imaging	Cala et al	2022	Yes	Yes	Yes	Yes	Yes	Yes		Yes	Include
Data on cardiac defects, morbidity and mortality in patients affected by RASopathies. CARNET study results	Calcagni et al	2018	Yes	Yes	Yes	Yes	No	No	Yes	Yes	Include
Cardiofaciocutaneous syndrome, a Noonan syndrome related disorder: Clinical and molecular findings in 11 patients	Carcavilla et al	2015	Yes	Yes	Yes	Yes	Yes	Yes	Yes	Yes	Include
Clinical and molecular characterization of children with Noonan syndrome and other RASopathies in Argentina	Chinto et al	2019	Yes	Yes	Yes	Yes	Yes	No		Yes	Include	Table gives genetic information, but no specific demographics on individuals.
Is diagnosing cardio-facio-cutaneous (CFC) syndrome still a challenge? Delineation of the phenotype in 15 Polish patients with proven mutations, including novel mutations in the BRAF gene	Ciara et al	2015	Yes	Yes	Yes	Yes	No	Yes	Yes	Yes	Include
Epilepsy in a cohort of children with Noonan syndrome and related disorders	Davico et al	2022	Yes	Yes	Yes	Yes	Yes	Yes	Yes	Yes	Include
Cardio-Facio-Cutaneous Syndrome: Phenotypic Variability and Diff erential Diagnosis in 3 Cases with de novo BRAF Mutations	Demir et al	2010	Yes	Yes	Yes	Yes	Yes	Yes	Yes	Yes	Include	3 cases discussed.
Spectrum of MEK1 and MEK2 gene mutations in cardio-facio-cutaneous syndrome and genotype-phenotype correlations	Dentici et al	2009	Yes	Yes	Yes	Yes	Yes	Yes	Yes	Yes	Include
Disseminated glioneuronal tumors occurring in childhood: treatment outcomes and BRAF alterations including V600E mutation	Dodgshun et al	2016	Yes	Yes	Yes	Yes	Yes	Yes	Yes	No	Include
Alterations in RAS-MAPK Genes in 200 Spanish Patients With Noonan and Other Neuro-Cardio-Facio-Cutaneous Syndromes. Genotype and Cardiopathy	Ezquieta et al	2012	Yes	Yes	Yes	Yes	Yes	No	No	Yes	Include
The Cardio-Facio-Cutaneous (CFC Syndrome: Autosomal Dominant Inheritance in a Large Family	Fryns et al	1992	Yes	Yes	Yes	Yes	Yes	Yes	Yes	Yes	Include
Neurologic and Gastrointestinal Dysfunction in Cardio-facio-cutaneous Syndrome: Identification of a Severe Phenotype	Grebe et al	1999	Yes	Yes	Yes	Yes	Yes	Yes	Yes	Yes	Include
Mitochondrial dysfunction and organic aciduria in five patients carrying mutations in the Ras-MAPK pathway	Kleefs et al	2011	Yes	Yes	Yes	Yes	Yes	Yes	Yes	No	Include
Mutation and Phenotypic Spectrum of Patients With RASopathies	Lallar et al	2020	Yes	Yes	Yes	Yes	Yes	Yes	Yes	Yes	Include
Clinical and molecular spectra of BRAF-associated RASopathy	Lee1 et al	2021	Yes	Yes	Yes	Yes	Yes	Yes	Yes	Yes	Include
Characterization of bone homeostasis in individuals affected by cardio-facio-cutaneous syndrome	Leoni et al	2021	Yes	Yes	Yes	Yes	Yes	Yes	Yes	Yes	Include
Clinical and molecular characteristics of Cardio-facio-cutaneous syndrome in Hong Kong Chinese	Luk et al	2013	Yes	Yes	Yes	Yes	Yes	Yes	Yes	No	Include
Cutaneous Manifestations in Costello and Cardiofaciocutaneous Syndrome: Report of 18 Cases and Literature Review	Morice-Picard et al	2013	Yes	Yes	Yes	Yes	Yes	Yes	Yes	No	Include
Molecular and Clinical Characterization of Cardio-Facio-Cutaneous (CFC) Syndrome: Overlapping Clinical Manifestations With Costello Syndrome	Narumi et al	2007	Yes	Yes	Yes	Yes	Yes	Yes	Yes	No	Include
Multiple giant cell lesions in patients with Noonan syndrome and cardio-facio-cutaneous syndrome	Neumann et al	2009	Yes	Yes	Yes	Yes	Yes	No	No	No	Include
Germline KRAS and BRAF mutations in cardio-faciocutaneous syndrome	Niihori et al	2006	Yes	Yes	Yes	Yes	Yes	No	No	No	Include
CNS Imaging is a Key Diagnostic Tool in the Evaluation of Patients With CFC Syndrome: Two Cases and Literature Review	Papadopoulou et al	2011	Yes	Unclear	Yes	No	No	Yes	Yes	Yes	Include
Effects of germline mutations in the Ras/MAPK signaling pathway on adaptive behavior: cardiofaciocutaneous syndrome and Noonan syndrome	Pierpont et al	2010	Yes	Yes	Yes	Yes	Yes	Yes	Yes	Yes	Include
CARDIO-FACIO-CUTANEOUS (CFC) SYNDROME - NEUROLOGICAL FEATURES IN 2 CHILDREN	Raymond et al	1993	Yes	Yes	Yes	Yes	No	Yes	Yes	Yes	Include
Germline mutations in genes within the MAPK pathway cause cardio-facio-cutaneous syndrome	Rodriguez-Viciana et al	2006	No	Yes	Yes	Yes	Yes	Yes	Yes	Yes	Include
RASopathies: Beyond neurofibromatosis syndrome	Ruiz et al	2022	Yes	Yes	Yes	Yes	Yes	Yes	Yes	Yes	Include
Molecular analysis of RAF1, SOS1, BRAF and KRAS genes in PTPN11-negative RAS/MAPK Syndromes	Santome et al	2010	Yes	Yes	Yes	Yes	Yes	Yes	Yes	Yes	Include
Germline BRAF mutations in Noonan, LEOPARD, and cardiofaciocutaneous syndromes: molecular diversity and associated phenotypic spectrum	Sarkozy et al	2009	Yes	Yes	Yes	Yes	Yes	Yes	Yes	Yes	Include
Germline KRAS mutations cause Noonan syndrome	Schubbert et al	2006	Yes	Yes	Yes	Yes	Yes	Yes	Yes	Yes	Include
Mutation and phenotypic spectrum in patients with cardio-facio-cutaneous and Costello syndrome	Schulz et al	2008	Yes	Yes	Yes	Yes	Yes	Yes	Yes	Yes	Include
Molecular and histopathologic profiling of melanocytic nevi in patients with RASopathies	Simmons et al	2022	Yes	Yes	Unclear	Yes	Yes	Yes	Yes	Not applicable	Include
Clinical and molecular analysis of RASopathies in a group of Turkish patients	Şimşek-Kiper et al	2013	Yes	Yes	Yes	Yes	Yes	Yes	Yes	Yes	Include
CARDIOFACIOCUTANEOUS SYNDROME - 3 ADDITIONAL CASES AND REVIEW OF THE LITERATURE	Somer et al	1992	Yes	Yes	Yes	Yes	No	Yes	Yes	Yes	Include
CFC syndrome: report on three additional cases	Sorge et al	1989	Yes	Yes	Yes	Yes	No	Yes	Yes	Yes	Include
Craniosynostosis in patients with RASopathies: Accumulating clinical evidence for expanding the phenotype	Ueda et al	2017	Yes	Yes	Yes	Yes	Yes	Yes	Yes	Yes	Include
Comparison of hair manifestations in cardio-facio-cutaneous and Costello syndromes highlights the influence of the RAS pathway on hair growth	Urban et al	2020	Yes	Yes	Yes	No	No	Yes	Yes	Yes	Include
RASopathies Are Associated With Delayed Puberty; Are They Associated With Precocious Puberty Too?	van der Kaay et al	2016	Yes	Yes	Yes	Yes	Yes	Yes	Yes	Yes	Include
Cardio-facio-cutaneous (CFC) syndrome - a distinct entity? Report of three patients demonstrating the diagnostic difficulties in delineation of CFC syndrome	Wieczorek et al	1997	Yes	No	Yes	Yes	No	Yes	Yes	Yes	Include
Numerous naevi in 17q21.31 deletion make it an important differential diagnosis for cardiofaciocutaneous syndrome	Wright et al	2009	Yes	Yes	Yes	Yes	Yes	Yes	Yes	Yes	Include
Neurological complications of cardio-facio-cutaneous syndrome	Yoon et al	2007	Yes	Yes	Yes	Yes	Yes	Yes	Yes	Yes	Include
Expansion of the genotypic and phenotypic spectrum in patients with KRAS germline mutations	Zenker et al	2007	Yes	Yes	Yes	Yes	Yes	Yes	Yes	Yes	Include

### Sheet: Case Reports
Supplementary Table 7. Risk of bias assessment in studies using JBI Critical Appraisal Case Report checklist (Moola et al., 2020) for case reports included in the CFC Systematic review.
Paper Title	Year of Publication	Author	1. Were patient’s demographic characteristics clearly described?	2. Was the patient’s history clearly described and presented as a timeline?	3. Was the current clinical condition of the patient on presentation clearly described?	4. Were diagnostic tests or assessment methods and the results clearly described?	5. Does the case report provide takeaway lessons?	Overall appraisal:	Additional comments
Cardiofaciocutaneous syndrome: A diagnostic challenge with integrative management	1992	Ades et al	Yes	Yes	Yes	Yes	Yes	Include
Cardiofaciocutaneous (CFC) syndrome associated with muscular coenzyme Q10 deficiency	2007	Aeby et al	Yes	No	Yes	Yes	Yes	Include
Cardio-facio-cutaneous syndrome with infantile spasms and delayed myelination	2011	Aizaki et al	Yes	Yes	Yes	Yes	Yes	Include
Cardiofaciocutaneous syndrome with KRAS gene mutation presenting as chylopericardium	2019	Akahoshi et al	Yes	Yes	Yes	Yes	Yes	Include
Emergence of a Genetic Diagnosis Case Presentation of a Preterm Infant With Cardiofaciocutaneous Syndrome	2015	Anderson et al	Yes	Yes	Yes	Yes	Yes	Include
CARDIOFACIOCUTANEOUS SYNDROME	2018	Atkar et al	Yes	Yes	Yes	Yes	Yes	Include	Includes two case reports.
Rhabdomyosarcoma in a Patient With Cardio-Facio-Cutaneous Syndrome	1999	Bisogno et al	Yes	Yes	Yes	Yes	Yes	Include
Arthritis associated to cardio-facio-cutaneous syndrome related to a MAP2K1 mutation	2020	Bochet et al	Yes	Yes	Yes	Yes	Yes	Include
Skin manifestations of cardia-facia-cutaneous syndrome	1993	Borradori et al	Yes	Yes	Yes	Yes	Yes	Include
The cardio-facio-cutaneous syndrome: report of a patient and review of the literature	1990	Bottani et al	No	Yes	Yes	Yes	Yes	Include
Clinicopathologic Evaluation of Cardiofaciocutaneous Syndrome: Overcoming the Challenges of Diagnosing a Rare Genodermatosis	2015	Bryan et al	Yes	Yes	Yes	No	Yes	Include	No genetic test was performed due to patient's family not have financial means to do so. Strong evidence that patient had CFC due to clinical features of skin, reference Table 2.
Clinical Report: Cognitive Decline in a Patient with Cardiofaciocutaneous Syndrome	2015	Cabrera et al	Yes	Yes	Yes	Yes	Yes	Include
Cardio-Facio-Cutaneous Syndrome with Precocious Puberty, Growth Hormone Deficiency and Hyperprolactinemia	2014	Çelik et al	Yes	Yes	Yes	Yes	Yes	Include
Germline mutation in BRAF codon 600 is compatible with human development: de novo p.V600G mutation identified in a patient with CFC syndrome	2011	Champion et al	Yes	Yes	Yes	Yes	Yes	Include
Spontaneous chylothorax in a case of cardio-facio-cutaneous syndrome	2002	Chan, et al	Yes	Yes	Yes	Yes	Yes	Include
Noonan syndrome and related disorders: experience of a single centre	2012	Cheon et al	Yes	Yes	Yes	Yes	Yes	Include
Cardio-Facio-Cutaneous (CFC) Syndrome: Report of a New Patient	1989	Chrzanowska et al	Yes	Yes	Yes	Yes	Yes	Include
Neurocognitive Functioning During and Post Chemotherapy in a Child with Cardiofaciocutaneous Syndrome: A Case Study	2017	Coulehan et al	Yes	Yes	Yes	Yes	Yes	Include	Still full text.
Cardiofaciocutaneous syndrome with rare structural variant in DOCK8 gene associated with neurodevelopmental disorders	2019	Dell'Edera et al	Yes	Yes	Yes	Yes	Yes	Include
Fibrous dysplasia in cardio-facio-cutaneous syndrome: A case report and review of literature	2022	Dong et al	Yes	Yes	Yes	Yes	Yes	Include
What syndrome is this? Cardio-facio-cutaneous (CFC) syndrome	2000	Drolet et al	Yes	Yes	Yes	Yes	Yes	Include
Retinal dystrophy in the cardiofaciocutaneous syndrome	1993	Dunya et al	Yes	Yes	Yes	Yes	Yes	Include
The Cardio-Facio-Cutaneous (CFC) Syndrome and Noonan Syndrome: Are They the Same?	1991	Fryer et al	Yes	Yes	Yes	Yes	Yes	Include
The cardio-facio-cutaneous (CFC) syndrome and Robertsonian 15/22 translocation	1992	Fryns et al	Yes	Yes	Yes	Yes	Yes	Include
A sibling pair with cardiofaciocutaneous syndrome (CFC) secondary to BRAF mutation with unaffected parents—the first cases of gonadal mosaicism in CFC?	2018	Geoghegan et al	Yes	Yes	Yes	Yes	Yes	Include
Parental Gonadal Mosaicism for a BRAF Mutation in Cardiofaciocutaneous Syndrome	2014	Geoghegan et al	Yes	Yes	Yes	Yes	Yes	Include
Clinical variability of cardio-facio-cutaneous syndrome: repod- of two additional cases	1992	Ghezzi et al	Yes	Yes	Yes	Yes	Yes	Include
A rare coincidence: the long QT syndrome and cardio-facio-cutaneous syndrome	2020	Giray et al	Yes	Yes	Yes	Yes	Yes	Include
Anesthesia management of pediatric dentistry patients with cardiofaciocutaneous syndrome: a case report	2021	Gonnella et al	Yes	Yes	Yes	Yes	Yes	Include
MAP2K2 mutation as a cause of cardio-facio-cutaneous syndrome in an infant with a severe and fatal course of the disease	2018	Gos et al	Yes	Yes	Yes	Yes	Yes	Include
Neurologic and Gastrointestinal Dysfunction in Cardio-facio-cutaneous Syndrome: Identification of a Severe Phenotype	2000	Grebe et al	Yes	Yes	Yes	Yes	Yes	Include
Mutations in BRAF are associated with septo-optic dysplasia and cardiofaciocutaneous syndrome	2016	Gregory et al	Yes	Yes	Yes	Yes	Yes	Include
Cardio-facio cutaneous syndrome: neurological manifestations	1990	Gross-Tsur et al	Yes	Yes	Yes	Yes	Yes	Include
Cardio-Facio-Cutane Syndrome - Eye diagnosis of a rare syndrome	1994	Haas et al	Yes	Yes	Yes	Yes	Yes	Include
Vigabatrin Therapy for Infantile Spasms in a Case of Cardiofaciocutaneous Syndrome with Cardiac Hypertrophy Developing during Adrenocorticotropic Hormone Treatment	2016	Hatori et al	Yes	Yes	Yes	Yes	Yes	Include
A cardio-facio-cutaneous syndrome case with tight Achilles tendons	2012	Hazan et al	Yes	Yes	Yes	Yes	Yes	Include
A Novel Missense Mutation in BRAF Caused Cardio-Facio-Cutaneous Syndrome	2013	Hazan et al	Yes	Yes	Yes	Yes	Yes	Include
Gastrointestinal and renal abnormalities in cardio-facio-cutaneous syndrome	2005	Herman et al	Yes	Yes	Yes	Yes	Yes	Include
Cardio-Facio-Cutaneous Syndrome: Two Cases in the Same Generation	2005	Ikeda et al	Yes	Yes	Yes	Yes	Yes	Include
Cardio-facio-cutaneous syndrome and moyamoya syndrome	2002	Ishiguro et al	Yes	Yes	Yes	Yes	Yes	Include
Unusual hair findings in a child with cardiofaciocutaneous syndrome	2018	Isikay et al	Yes	Yes	Yes	Yes	Yes	Include
Cardiofaciocutaneous syndrome – a longitudinal study of a case over 33 years: case report and review of the literature	2021	Jurca et al	Yes	Yes	Yes	Yes	Yes	Include
Systemic lupus erythematosus and antiphospholipid syndrome	2018	Kaneko et al	Yes	Yes	Yes	Yes	Yes	Include
Familial Cardiofaciocutaneous Syndrome in a Father and a Son With a Novel MEK2 Mutation	2013	Karaer et al	Yes	Yes	Yes	Yes	Yes	Include
Absence of 12q21.2q22 deletions and subtelomeric rearrangements in cardiofaciocutaneous (CFC) syndrome patients	2003	Kavamura et al	Yes	No	Yes	Yes	Yes	Include
Short stature, mental retardation, characteristic face, ectodermal abnormalities and heart defect	2002	Kavamura et al	Yes	Yes	Yes	Yes	Yes	Include
Lymphangiography as a Treatment for Refractory Congenital Chylothorax Due to RASopathies: A Report of Two Cases	2021	Kinota et al	Yes	Yes	Yes	Yes	Yes	Include
A case of cardio-facio-cutaneous (CFC) syndrome associated with SIADH (syndrome of inappropriate antidiuretic hormone)	2006	Koide et al	Yes	Yes	Yes	Yes	Yes	Include
Phoniatric, Audiological, Orodental and Speech Problems in a Boy with Cardio-Facio-Cutaneous Syndrome Type 3 (CFC 3) Due to a Pathogenic Variant in MAP2K1 – Case Study	2021	Kosztyła-Hojna et al	Yes	Yes	Yes	Yes	Yes	Include
Genetic Defects in Children with Cardiac Anomalies/Malformations: Noonan and CFC Syndromes	2020	Kumari et al	Yes	Yes	Yes	Yes	Yes	Include
Cardio-facio-cutaneous syndrome - A case report	2006	Lai et al	Yes	Yes	Yes	Yes	Yes	Include
Mutation and Phenotypic Spectrum of Patients With RASopathies	2020	Lallar et al	Yes	No	Yes	Yes	Yes	Include
Anesthesia for a pediatric patient with cardiofaciocutaneous syndrome	2015	Lam et al	Yes	Yes	Yes	Yes	Yes	Include
Speech-language and hearing findings in the cardio-facial-cutaneous syndrome	2004	Lamônica et al	Yes	Yes	Yes	Yes	Yes	Include
Cardio-facio-cutaneous syndrome with hemihidrosis: ectodermal dysplasias spectrum?	2006	Leal-Ugarte et al	Yes	Yes	Yes	Yes	Yes	Include
CFC syndrome: report of farmlial cases	1996	Lecora et al	Yes	Yes	Yes	Unclear	Yes	Include
Spectrum of mutations in Noonan syndrome and their correlation with phenotypes	2011	Lee et al	Yes	No	No	Yes	Yes	Include
Are cardio-facio-cutaneous syndrome and Noonan syndrome distinct? A case of CFC offspring of a mother with Noonan syndrome	1996	Leichtman et al	Yes	Yes	Yes	Yes	Yes	Include
Endocrine abnormalities in cardiofaciocutaneous syndrome: a case of precocious puberty, hyperprolactinemia and diabetes insipidus	2019	Lenet et al	Yes	Yes	Yes	Yes	Yes	Include
Immunoglobulin deficiency associated with a MAP2K1-related mutation causing cardio-facio-cutaneous syndrome	2020	Leoni et al	Yes	Yes	Yes	Yes	Yes	Include
Enlarged spinal nerve roots in RASopathies: Report of two cases	2021	Leoni et al	Yes	Yes	Yes	Yes	Yes	Include
Cardiofaciocutaneous syndrome in a mother and two sons with a MEK2 mutation	2011	Linden et al	Yes	Yes	Yes	Yes	Yes	Include
Cardio-Facio-Cutaneous (CFC) Syndrome in a Child Carrying an Inherited Inversion of Chromosome 7	1993	Lopez-Range et al	Yes	Yes	Yes	Yes	Yes	Include
Clinical and Molecular Findings of Tunisian Patients with RASopathies	2014	Louati et al	Yes	Yes	Yes	Yes	Yes	Include
Leukemia in Cardio-facio-cutaneous (CFC) syndrome: a patient with a germline mutation in BRAF proto-oncogene	2007	Makita et al	Yes	Yes	Yes	Yes	Yes	Include
Rhabdomyosarcoma in a patient with cardio-facio-cutaneous syndrome: Reply to the letter to the editor by a.m. innes and a.e. chudley	2000	Mammi et al	Yes	Yes	Yes	Yes	Yes	Include
Cardiofaciocutaneous Syndrome (CFC) With Congenital Peripheral Neuropathy and Nonorganic Malnutrition: An Autopsy Study	2005	Manci et al	Yes	Yes	Yes	Yes	Yes	Include
Cardio-Facio-Cutaneous (CFC) Syndrome: Report of an Adult Without Mental Retardation	1996	Manoukian et al	Yes	Yes	Yes	Yes	Yes	Include
Cardiofaciocutaneous Syndrome	1993	Mathews et al	Yes	Yes	Yes	Yes	No	Include
Cardio-Facio-Cutaneous (CFC) Syndrome: Report of Two Patients Without Hyperkeratotic Skin Lesions	1991	Matsuda et al	Yes	Yes	Yes	Yes	Yes	Include
Intestinal Malrotation in a Child With Cardio-Facio-Cutaneous Syndrome	1997	McDaniel et al	Yes	Yes	Yes	Yes	Yes	Include
Cardio-Facio-Cutaneous Syndrome: First Presentation in a 52-Year-Old Woman	2003	McGaughran et al	Yes	Yes	Yes	Yes	Yes	Include
Heart, face, skin airway? A unique presentation of a unique disorder: Cardio-Facio-Cutaneous syndrome	2021	McGuire et al	Yes	Yes	Yes	Yes	Yes	Include
Hematopoietic stem cell transplantation in children affected by RASopathies who developed hematological disorders	2016	Merli et al	Yes	Yes	Yes	Yes	Yes	Include
Acute encephalopathy related to cardio-faciocutaneous syndrome with KRAS mutation	2021	Monaghan et al	Yes	Yes	Yes	Yes	Yes	Include
LYMPHODYSPLASIA AND KRAS MUTATION: A CASE REPORT AND LITERATURE REVIEW	2015	Morcaldi et al	Yes	Yes	Yes	Yes	Yes	Include
Next Generation Sequencing Approach in a Prenatal Case of Cardio-Facio-Cutaneus Syndrome	2016	Mucciolo et al	Yes	Yes	Yes	Yes	Yes	Include
A Case of Cardio-Facio-Cutaneous Syndrome	1989	Mucklow et al	Yes	Yes	Yes	Yes	Yes	Include
Non-invasive Ventilation for Pediatric Hypoxic Acute Respiratory Failure Using a Simple Anesthetic Mask With 3D Printed Adaptor: A Case Report	2021	Muller et al	Yes	Yes	Yes	Unclear	Yes	Include
Analysis of the Oral Microbiome in a Patient with Cardiofaciocutaneous Syndrome and Severe Periodontal Disease: Impact of Systemic Antibiotic Therapy	2022	Muñoz et al	Yes	Yes	Yes	Yes	Yes	Include
Keratosis follicularis spinulosa decalvans-like cicatricial alopecia in a patient with cardiofaciocutaneous syndrome	2022	Murad et al	Yes	Yes	Yes	Yes	Yes	Include
Cardio-facio-cutaneous syndrome: report of a case with a review of the literature	2004	Nanda et al	Yes	Yes	Yes	Yes	Yes	Include
Brief Clinical Report: The CFC Syndrome-Report of the First Two Cases Outside the United States	1987	Neri, et al	Yes	Yes	Yes	Yes	Yes	Include
Case report of a CFC patient with a novel BRAF mutation	2011	Neumann et al	Yes	No	Yes	Yes	Yes	Include
Deletion of MAP2K2/MEK2: a novel mechanism for a RASopathy?	2014	Nowaczyk et al	Yes	Yes	Yes	Yes	Yes	Include
Whole exome sequencing based identification of a case of cardiofaciocutaneous syndrome type 3: the benefits of new sequencing technology in children with neurodevelopmental delay	2022	O’Reill et al	Yes	Yes	Yes	Yes	Yes	Include
Non-hodgkin lymphoma in a patient with cardiofaciocutaneous syndrome	2011	Ohtake et al	Yes	Yes	Yes	Yes	Yes	Include
An acute encephalopathy with reduced diffusion in BRAF-associated cardio-facio-cutaneous syndrome	2019	Okuzono et al	Yes	Yes	Yes	Yes	Yes	Include
Cardiofaciocutaneous syndrome: a rare entity	2012	Pavithra et al	Yes	Yes	Yes	Yes	Yes	Include
Atypical presentation of pediatric BRAF RASopathy with acute encephalopathy	2018	Pezzani et al	Yes	Yes	Yes	Yes	Yes	Include
Cutaneous presentation of the cardio-facio-cutaneous syndrome	1990	Piérard et al	Yes	Yes	Yes	Yes	Yes	Include
Autoimmune disease and multiple autoantibodies in 42 patients with RASopathies	2012	Quaio et al	No	No	No	Yes	Yes	Include
CARDIO-FACIO CUTANEOUS SYNDROME (CFC SYNDROME)	1988	Rabinowitz et al	Yes	Yes	Yes	Yes	Yes
Molecular and Functional Analysis of a Novel MEK2 Mutation in Cardio-Facio-Cutaneous Syndrome: Transmission Through Four Generations	2010	Rauen et al	Yes	Yes	Yes	Yes	Yes	Include
Cardio-facio-cutaneous syndrome phenotype in an individual with an interstitial deletion of 12q: identification of a candidate region for CFC syndrome	2000	Rauen et al	Yes	Yes	Yes	Yes	Yes	Include
Cardio-facio-cutaneous syndrome: a case report	2002	Ribeiro de Castro et al	Yes	Yes	Yes	Yes	Yes	Include
Cardiofaciocutaneous syndrome and the dermatologist's contribution to diagnosis	2017	Rocha et al	Yes	Yes	Yes	Yes	Yes	Include
Chondroblastoma-like mass of the temporal bone, secondary aneurysmal bone cyst, and intracerebral hemorrhage in a patient with cardiofaciocutaneous syndrome: case report	2019	Rotman et al	Yes	Yes	Yes	Yes	Yes	Include
Combined flecainide and sotalol therapy for multifocal atrial tachycardia in cardio-facio-cutaneous syndrome	2018	Sakurai et al	Yes	Yes	Yes	Yes	Yes	Include
Physical exercise in cardio-facio-cutaneous syndrome (CFCS): A case study	2021	Sánchez-Malagón et al	Yes	Yes	Yes	Yes	Yes	Include
Cardiofaciocutaneous Syndrome Phenotype in a Case with de novo KRAS Pathogenic Variant	2020	Sanri et al	Yes	Yes	Yes	Yes	Yes	Include
An adult case of cardiofaciocutaneous syndrome with BRAF mutation	2017	Sato et al	Yes	No	Yes	Yes	Yes	Include
Cardiofaciocutaneous (CFC) syndrome	1999	Schepis et al	Yes	Yes	Yes	Yes	Yes	Include
A Transient Myelodysplastic/Myeloproliferative Neoplasm in a Patient With Cardio-Facio-Cutaneous Syndrome and a Germline BRAF Mutation	2013	Sekiguchi et al	Yes	Yes	Yes	Yes	Yes	Include
Cardio-facio-cutaneous syndrome and gastrointestinal defects: report on a newborn with 19p13.3 deletion including the MAP 2 K2 gene	2022	Serra et al	Yes	Yes	Yes	Yes	Yes	Include
Cardiofaciocutaneous Syndrome: Case Report of a Rare Disorder	2016	Seth et al	Yes	Yes	Yes	Yes	Yes	Include
Severe neuroglycopenic symptoms due to nonketotic hypoglycemia in children with cardio-facio-cutaneous syndrome	2022	Shiohama et al	Yes	Yes	Yes	Yes	Yes	Include
Anesthetic Management of a Pediatric Patient With Cardiofaciocutaneous Syndrome	2019	Shionoya et al	Yes	Yes	Yes	No	Yes	Include
Cognitive, behavioral and social functioning of a child with cardiofaciocutaneous syndrome and co-occurring leukemia: A case study	2016	Spat et al	Yes	Yes	Yes	Yes	Yes	Include
Leucine-485 deletion variant of BRAF may exhibit the severe end of the clinical spectrum of CFC syndrome	2019	Suzuki-Muromoto et al	Yes	Yes	Yes	Yes	Yes	Include
Case report: The cardio-facio-cutaneous syndrome due to a novel germline mutation in MAP2K1: A multifaceted disease with immunodeficiency and short stature	2022	Szczawińska-Poplonyk et al	Yes	Yes	Yes	Yes	Yes	Include
Congenital ulcerating hemangioma in a baby with KRAS mutation and cardio-facio-cutaneous syndrome	2007	Tang et al	Yes	Yes	Yes	Yes	Yes	Include
Cutaneous symptoms in a patient with cardiofaciocutaneous syndrome and increased ERK phosphorylation in skin fibroblasts	2010	Terao et al	Yes	Yes	Yes	Yes	Yes	Include
Fetal autopsy findings of cardiofaciocutaneous syndrome with a unique BRAF mutation	2014	Terry et al	Yes	Yes	Yes	Yes	Yes	Include
Cardiofaciocutaneous syndrome	2013	Thergaonkar et al	Yes	Yes	Yes	Yes	Yes	Include
An ameloblastoma associated with cardiofaciocutaneous syndrome	2017	Toole et al	Yes	No	Yes	Yes	Yes	Include
A BRAF gene mutation in a patient with cardiofaciocutaneous syndrome detected through whole exome sequencing in a Mexican patient with additional clinical manifestations	2018	Toral-Lopez et al	Yes	No	Yes	Yes	Yes	Include
Cardiofaciocutaneous syndrome with new ectodermal manifestations	1992	Turnpenny et al	Yes	Yes	Yes	Yes	Yes	Include
Diverse Clinical Manifestations of Cardiofaciocutaneous Syndrome Type 3 in Two Patients from South East Asia	2022	Tzen et al	Yes	Yes	Yes	Yes	Yes	Include
CFC syndrome: a syndrome distinct from Noonan syndrome	1988	Verloes et al	Yes	Yes	Yes	Yes	Yes	Include
A girl with Cardio-facio-cutaneous syndrome complicated with status epilepticus and acute encephalopathy	2012	Wakusawa et al	No	Yes	Yes	Yes	Yes	Include
Cutaneous manifestations in the cardiofaciocutaneous syndrome, a variant of the classical Noonan syndrome. Report of a case and review of the literature	2004	Weiss et al	Yes	Yes	Yes	Yes	Yes	Include
Eyelid nystagmus in a child with cardiofaciocutaneous syndrome associated with BRAF mutation	2022	Wong et al	Yes	Yes	Yes	Yes	Yes	Include
Cancer-causing MAP2K1 mutation in a mosaic patient with cardio-facio-cutaneous syndrome and immunodeficiency	2022	Zakharova et al	Yes	Yes	Yes	Yes	Yes	Include
Congenital extrahepatic portosystemic shunt: An unusual feature in cardio-facio-cutaneous syndrome	2022	Zhen et al	Yes	Yes	Yes	Yes	Yes	Include
